# T2DFitTailor: A tool for type 2 diabetes patients to tailor exercise plan

**DOI:** 10.1101/2024.03.04.24303717

**Authors:** Cheng Liu, Xinyu Hou, Bingxiang Xu, Tiemin Liu, Ru Wang

## Abstract

Type 2 Diabetes (T2D) poses a formidable global health challenge, with its escalating prevalence contributing significantly to increased morbidity, mortality, and healthcare costs. This chronic condition, characterized by insulin resistance and hyperglycemia, leads to a plethora of complications, intensifying its societal and economic impact. Exercise, as a fundamental element of T2D management, is universally recommended for its ability to improve glycemic control and mitigate cardiovascular risks. However, individual responses to exercise vary considerably among T2D patients, leading to inconsistencies in the effectiveness of generic exercise plans. This heterogeneity in response to different exercise interventions highlights the need for more personalized approaches, tailoring exercise plans to individual patient profiles to optimize therapeutic outcomes. Our study addresses this critical need through the development of the T2DFitTailor package, a novel R-based tool that customizes exercise recommendations for T2D patients. Utilizing a comprehensive analysis of individual parameters, T2DFitTailor accurately predicts the impact of specific exercise plans on the reduction of glycated hemoglobin (HbA1c) levels. This personalized approach to exercise prescription in T2D management is a significant step forward in optimizing treatment strategies. It allows for a more targeted, effective intervention, thereby improving patient outcomes and quality of life. T2DFitTailor, accessible at ‘https://cran.r-project.org/package=T2DFitTailor’, represents a notable contribution to T2D care, reflecting the ongoing shift towards more data-driven and personalized healthcare strategies. This tool provides a practical solution to meet the varied requirements of T2D patients, ensuring that exercise prescriptions are not only based on scientific evidence but also customized to suit individual health profiles and specific needs.
