## Supplementary Table 1 for "T2DFitTailor: A tool for type 2 diabetes patients to tailor exercise plan"

### Sheet: Table S1.1
Table S1.1: Lasso coefficient by each exercise type
Taiji			Qigong			Stretching			Rugby			Cycling			Walking
Variable	Coefficient		Variable	Coefficient		Age	-0.0651		Age	0		Age	0.161		Age	0
Age	0.294		Age	0.201		Sex	0.5245		Sex	0		Sex	0		Sex	0
Sex	-0.0692		Sex	0		BMI	-0.0683		BMI	0		BMI	0		BMI	0
BMI	0		BMI	0.2952		Duration_T2D (year)	0.4063		WHR	0		WHR	0		AndroidRegionFat	0
Duration_T2D (year)	0.2627		Duration_T2D (year)	0		WHtR	0		Total Chol (mmol/L)	0		Total Chol (mmol/L)	0		GynoidRegionFat	0
WHtR	-0.9902		WHtR	0					LDL (mmol/L)	0		LDL (mmol/L)	0		TotalRegionFat	0
									HDL (mmol/L)	-0.0064		HDL (mmol/L)	-0.0678		PCS	-0.1034
									TRIGS (mmol/L)	0		TRIGS (mmol/L)	0		MCS	0
															VO2max	0

### Sheet: Table S1.2
Table S1.2: Ratio of sample and feature number
Dataset	Sample number	Feature number	Ratio
Taiji	24	4	6
Qigong	33	2	16.5
Stretching	29	4	7.25
Rugby	10	1	10
Cycling	11	2	5.5
Walking	26	1	26
